# The Proteome Landscape of Human Placentas for Monochorionic Twins with Selective Intrauterine Growth Restriction

**DOI:** 10.1101/2022.08.29.22278892

**Authors:** Xin-Lu Meng, Peng-Bo Yuan, Xue-Ju Wang, Jing Hang, Xiao-Ming Shi, Yang-Yu Zhao, Yuan Wei

## Abstract

In perinatal medicine, intrauterine growth restriction (IUGR) is one of the greatest challenges. The etiology of IUGR is multifactorial, but most cases are thought to arise from placental insufficiency. However, identifying the placental cause of IUGR can be difficult due to numerous confounding factors. Selective IUGR (sIUGR) would be a good model to investigate how impaired placentation affects fetal development, as the growth discordance between monochorionic twins cannot be explained by confounding genetic or maternal factors. Herein we constructed and analyzed the placental proteomic profiles of IUGR twins and the normal cotwins. Specifically, we identified a total of 5481 proteins and 233 differentially expressed proteins (DEPs), including 57 upregulated and 176 downregulated DEPs in IUGR twins. Bioinformatic analysis indicates that these DEPs are mainly associated with cardiovascular system development and function, organismal survival, and organismal development. Notably, 34 DEPs are significantly enriched in angiogenesis, and diminished placental angiogenesis in IUGR twins has been further elaborately confirmed. Moreover, we found decreased expression of *metadherin* (*MTDH*) in placentas for IUGR twins and demonstrated that *MTDH* contributes to placental angiogenesis and fetal growth *in vitro*. Collectively, our findings reveal the comprehensive proteomic signature of placentas for sIUGR twins, and the DEPs identified may provide in-depth insights into pathogenesis of placental dysfunction and subsequent impaired fetal growth.
