## Supplementary material for "The Proteome Landscape of Human Placentas for Monochorionic Twins with Selective Intrauterine Growth Restriction": Table S3.xlsx

### Sheet: Proteins
Table S3 Detailed information on the 233 DEPs between the IUGR twin and the normal cotwin placentas
Gene name	Description	First protein ID	Fold change	Change trend	P value
GNB1	guanine nucleotide-binding protein g(i)/g(s)/g(t) subunit beta-1	P62873	-1.31994	DOWN	2.31133e-05
ADD3	isoform 1 of gamma-adducin	Q9UEY8-2	-1.32314	DOWN	2.49202e-05
MTSS1	isoform 3 of metastasis suppressor protein 1	O43312-4	-1.42005	DOWN	2.96362e-05
ZNF2	zinc finger protein 2	A0A087X063	-2.21268	DOWN	0.000291221
NDUFB3	nadh dehydrogenase [ubiquinone] 1 beta subcomplex subunit 3	O43676	-1.6421	DOWN	0.000326349
NAALADL2	inactive n-acetylated-alpha-linked acidic dipeptidase-like protein 2	Q58DX5	-1.47404	DOWN	0.000342237
LGALS1	galectin-1	P09382	-1.3581	DOWN	0.000351116
TMEM123	porimin	E9PKT4	-1.34677	DOWN	0.000529147
GNL3	isoform 2 of guanine nucleotide-binding protein-like 3	Q9BVP2-2	-1.36283	DOWN	0.000538225
LAMA2	laminin subunit alpha-2	P24043	-1.30778	DOWN	0.000724533
EPS8	epidermal growth factor receptor kinase substrate 8	Q12929	-1.36525	DOWN	0.000780334
EFEMP2	egf-containing fibulin-like extracellular matrix protein 2	E9PRU1	-1.32478	DOWN	0.000819556
MCCC2	methylcrotonoyl-coa carboxylase beta chain, mitochondrial	Q9HCC0	-1.30334	DOWN	0.000840101
ASPH	isoform 10 of aspartyl/asparaginyl beta-hydroxylase	Q12797-10	-1.31187	DOWN	0.00085456
IMPDH2	inosine-5'-monophosphate dehydrogenase 2 (fragment)	H0Y4R1	-1.31262	DOWN	0.000857748
AGTR1	angiotensin ii receptor, type 1, isoform cra_c	A0A0A0MSE3	-1.40489	DOWN	0.000914807
SDCCAG8	serologically defined colon cancer antigen 8 (fragment)	A0A0G2JR20	1.73795	UP	0.00105424
ARHGEF6	rho guanine nucleotide exchange factor 6	Q15052	-1.37228	DOWN	0.00115074
RHOT2	mitochondrial rho gtpase 2	Q8IXI1	-1.39544	DOWN	0.00116551
ASB17	ankyrin repeat and socs box protein 17	Q8WXJ9	1.81053	UP	0.00121878
RPAP3	isoform 3 of rna polymerase ii-associated protein 3	Q9H6T3-3	-1.43546	DOWN	0.00122818
VPS36	isoform 2 of vacuolar protein-sorting-associated protein 36	Q86VN1-2	-1.41859	DOWN	0.00131355
VIM	vimentin	P08670	-1.41778	DOWN	0.00140621
HSD17B2	estradiol 17-beta-dehydrogenase 2	P37059	-1.31298	DOWN	0.00143845
HIST1H1C	histone h1.2	P16403	1.81883	UP	0.00146112
TOMM70	mitochondrial import receptor subunit tom70	O94826	-1.32545	DOWN	0.00154803
SCARA3	isoform 2 of scavenger receptor class a member 3	Q6AZY7-2	-1.42524	DOWN	0.00155348
CYB5A	isoform 2 of cytochrome b5	P00167-2	-1.50799	DOWN	0.00157343
CRIP1	cysteine-rich protein 1	P50238	1.51483	UP	0.00170238
SRSF9	serine/arginine-rich splicing factor 9	Q13242	-1.30433	DOWN	0.0017853
ITCH	isoform 3 of e3 ubiquitin-protein ligase itchy homolog	Q96J02-3	-1.5046	DOWN	0.00189523
NNT	nad(p) transhydrogenase, mitochondrial	Q13423	-1.33302	DOWN	0.00194112
C9orf142	protein paxx	Q9BUH6	-1.3207	DOWN	0.00220561
PARP1	poly [adp-ribose] polymerase 1	P09874	-1.37891	DOWN	0.00239691
GLRX	glutaredoxin-1	P35754	1.41086	UP	0.00254299
FBLN1	fibulin-1	P23142	1.64282	UP	0.00254421
LAMA2	laminin subunit alpha-2	A0A087WYF1	-1.46953	DOWN	0.00258636
LAMC3	laminin subunit gamma-3	Q9Y6N6	-1.34597	DOWN	0.00264127
EFNB2	ephrin-b2	P52799	-1.60107	DOWN	0.00310322
RBM12B	rna-binding protein 12b	Q8IXT5	-1.36114	DOWN	0.00316614
HNRNPD	isoform 4 of heterogeneous nuclear ribonucleoprotein d0	Q14103-4	-1.45896	DOWN	0.00329662
KRT19	keratin, type i cytoskeletal 19	P08727	1.5753	UP	0.00369855
MYO1B	unconventional myosin-ib	E9PDF6	-1.38706	DOWN	0.0037328
TTC7A	tetratricopeptide repeat domain 7a, isoform cra_a	G5E9G4	1.37882	UP	0.00385779
FOLR2	folate receptor beta	P14207	-1.42167	DOWN	0.00411316
ANPEP	aminopeptidase n	P15144	-1.39069	DOWN	0.004235
MPZL1	isoform 2 of myelin protein zero-like protein 1	O95297-2	-1.40043	DOWN	0.00437101
SNX17	isoform 2 of sorting nexin-17	Q15036-2	-1.3438	DOWN	0.0044141
ALDH3B1	aldehyde dehydrogenase family 3 member b1	P43353	-1.329	DOWN	0.00466246
NPPB	natriuretic peptides b	P16860	-2.08367	DOWN	0.00468551
ALOX5AP	arachidonate 5-lipoxygenase-activating protein	A0A087WW23	-1.34449	DOWN	0.00480139
TUBB8	tubulin beta-8 chain	Q3ZCM7	-1.41403	DOWN	0.00489874
SCP2	non-specific lipid-transfer protein	P22307	-1.41749	DOWN	0.00501385
CHIA	acidic mammalian chitinase (fragment)	E9PLJ2	-1.622	DOWN	0.00502543
LRP2	low-density lipoprotein receptor-related protein 2	P98164	-1.30664	DOWN	0.00514178
DNAH3	dynein heavy chain 3, axonemal	Q8TD57	-1.40483	DOWN	0.00525322
PSIP1	pc4 and sfrs1-interacting protein	O75475	-1.307	DOWN	0.00537843
METAP2	methionine aminopeptidase 2	F8VRR3	-1.31119	DOWN	0.00563511
CDH13	cadherin-13	P55290	-1.96274	DOWN	0.00591697
MTFR1L	mitochondrial fission regulator 1-like (fragment)	E9PRW1	-1.8009	DOWN	0.00603723
MGST3	microsomal glutathione s-transferase 3	Q5VV89	-1.31747	DOWN	0.00636779
SUGP2	surp and g-patch domain-containing protein 2	M0R3F6	-1.42574	DOWN	0.00662088
FAM129B	niban-like protein 1	Q96TA1	1.86257	UP	0.00662861
FLT1	vascular endothelial growth factor receptor 1	P17948	1.86234	UP	0.00670117
DENND1A	denn domain-containing protein 1a	A0A0A0MS48	-1.42611	DOWN	0.00679075
SLCO2A1	solute carrier organic anion transporter family member	E7EU40	1.61643	UP	0.00680426
MT-ND3	nadh-ubiquinone oxidoreductase chain 3	P03897	-1.36306	DOWN	0.00680481
ERO1A	ero1-like protein alpha	Q96HE7	1.37636	UP	0.00727175
MTDH	protein lyric	Q86UE4	-1.36799	DOWN	0.00729061
LTBP1	latent-transforming growth factor beta-binding protein 1	Q14766	1.36487	UP	0.00745403
B2M	beta-2-microglobulin	F5H6I0	-1.34018	DOWN	0.00752325
MT-CO2	cytochrome c oxidase subunit 2	P00403	-1.30335	DOWN	0.00763712
TXNRD1	thioredoxin reductase 1, cytoplasmic	E9PIR7	-1.39078	DOWN	0.00774157
CDC16	cell division cycle protein 16 homolog	Q5T8C6	-1.35609	DOWN	0.00775418
PDLIM4	pdz and lim domain protein 4	P50479	1.38922	UP	0.00781318
CLDN5	claudin	D3DX19	-1.41155	DOWN	0.00848571
TSPAN31	tetraspanin-31	F8VS78	1.43721	UP	0.00861468
CELSR1	cadherin egf lag seven-pass g-type receptor 1	Q9NYQ6	-1.39018	DOWN	0.00877453
CORO1A	coronin-1a	P31146	-1.35285	DOWN	0.00885502
C3orf33	protein c3orf33	F8WCI5	1.71741	UP	0.00898918
GFM1	elongation factor g, mitochondrial	Q96RP9	-1.33043	DOWN	0.00912709
ADAM23	disintegrin and metalloproteinase domain-containing protein 23	E7EWD3	-1.90171	DOWN	0.0094882
STRBP	isoform 2 of spermatid perinuclear rna-binding protein	Q96SI9-2	-1.32209	DOWN	0.00969671
RC3H2	isoform 6 of roquin-2	Q9HBD1-6	-1.75079	DOWN	0.00976943
CROT	peroxisomal carnitine o-octanoyltransferase	C9J3D7	-1.76303	DOWN	0.00976972
TOMM5	mitochondrial import receptor subunit tom5 homolog	Q8N4H5	-1.48434	DOWN	0.00981982
COX7A2	cytochrome c oxidase subunit 7a2, mitochondrial	D6RIE3	-1.38062	DOWN	0.00988672
PLAC9	placenta-specific 9, isoform cra_b	Q5JTB4	-1.32829	DOWN	0.00988818
ANXA4	annexin a4	P09525	1.56396	UP	0.00996244
FES	tyrosine-protein kinase fes/fps	E9PIJ7	-1.44691	DOWN	0.0100061
MAN2B1	isoform 2 of lysosomal alpha-mannosidase	O00754-2	-1.36589	DOWN	0.0100632
CD163	scavenger receptor cysteine-rich type 1 protein m130	F5GZZ9	-1.38891	DOWN	0.0101986
HSPBAP1	isoform 3 of hspb1-associated protein 1	Q96EW2-3	-1.40955	DOWN	0.0104528
PSG4	pregnancy-specific beta-1-glycoprotein 4	Q00888	1.36369	UP	0.0105735
COX4I1	cytochrome c oxidase subunit 4 isoform 1, mitochondrial	P13073	-1.30636	DOWN	0.0106934
PAPPA2	pappalysin-2	Q9BXP8	1.74537	UP	0.0107287
EFHD1	ef-hand domain-containing protein d1	Q9BUP0	1.46748	UP	0.01077
TUBB	tubulin beta chain	Q5JP53	-1.33175	DOWN	0.0108664
FAM26E	protein fam26e	Q8N5C1	-1.37048	DOWN	0.0109396
GNG5	guanine nucleotide-binding protein g(i)/g(s)/g(o) subunit gamma-5	P63218	-1.31035	DOWN	0.0111873
ACOX1	isoform 2 of peroxisomal acyl-coenzyme a oxidase 1	Q15067-2	-1.30603	DOWN	0.0114462
SERPINE2	isoform 2 of glia-derived nexin	P07093-2	1.74644	UP	0.0115985
MT-ATP6	atp synthase subunit a	P00846	-1.327	DOWN	0.0118151
PPP2R5A	isoform 2 of serine/threonine-protein phosphatase 2a 56 kda regulatory subunit alpha isoform	Q15172-2	-1.57442	DOWN	0.0125463
NDUFS7	nadh dehydrogenase [ubiquinone] iron-sulfur protein 7, mitochondrial	F5H5N1	-1.32528	DOWN	0.0129658
LPL	lipoprotein lipase	P06858	-1.55338	DOWN	0.0130327
CAMSAP3	calmodulin-regulated spectrin-associated protein 3	Q9P1Y5	-1.30507	DOWN	0.0133357
LPCAT2	lysophosphatidylcholine acyltransferase 2	Q7L5N7	-1.36538	DOWN	0.0134376
AOC1	amiloride-sensitive amine oxidase [copper-containing]	P19801	2.05845	UP	0.0136711
DDX49	isoform 2 of probable atp-dependent rna helicase ddx49	Q9Y6V7-2	-1.44817	DOWN	0.0137113
SNX18	isoform 2 of sorting nexin-18	Q96RF0-2	-1.30308	DOWN	0.0137837
FKBP10	peptidyl-prolyl cis-trans isomerase fkbp10	Q96AY3	-1.31526	DOWN	0.0140952
F13A1	coagulation factor xiii a chain	P00488	-1.38056	DOWN	0.0142535
ITGA9	integrin alpha-9	Q13797	-1.34361	DOWN	0.0145759
PROCR	endothelial protein c receptor (fragment)	A0A0U1RQQ4	1.40464	UP	0.014652
EPHX1	epoxide hydrolase 1	P07099	-1.43329	DOWN	0.0148121
CSK	tyrosine-protein kinase csk	P41240	-1.3012	DOWN	0.0148633
RCN1	reticulocalbin-1	Q15293	-1.3485	DOWN	0.0148839
	uncharacterized protein (fragment)	M0R296	-1.60475	DOWN	0.0151007
SYT10	synaptotagmin-10	Q6XYQ8	-1.39755	DOWN	0.0151707
POLR2I	dna-directed rna polymerase ii subunit rpb9	P36954	1.42828	UP	0.0152168
COX7C	cytochrome c oxidase subunit 7c, mitochondrial	D6R9Z7	-1.3591	DOWN	0.0153941
SCARB1	scarb1 protein	B7ZKQ9	1.51876	UP	0.0155021
GPX8	probable glutathione peroxidase 8	Q8TED1	-1.36462	DOWN	0.0156154
MAP4K4	mitogen-activated protein kinase kinase kinase kinase 4	E7ENQ1	-1.42945	DOWN	0.0158387
FCER1G	high affinity immunoglobulin epsilon receptor subunit gamma	P30273	-1.59734	DOWN	0.0159475
ERVW-1	syncytin-1	Q9UQF0	-1.51037	DOWN	0.0162408
UFC1	ubiquitin-fold modifier-conjugating enzyme 1	Q9Y3C8	1.57081	UP	0.0164251
RPL15	60s ribosomal protein l15	P61313	-1.33438	DOWN	0.0165864
RPA2	isoform 3 of replication protein a 32 kda subunit	P15927-3	-1.36578	DOWN	0.0167547
CARS	cysteine--trna ligase, cytoplasmic	B4DKY1	1.31177	UP	0.0168155
C14orf159	isoform 3 of upf0317 protein c14orf159, mitochondrial	Q7Z3D6-3	-1.33336	DOWN	0.0179493
SLC35A1	cmp-sialic acid transporter	Q5W1L7	-1.30032	DOWN	0.018174
BTNL9	butyrophilin-like protein 9	Q6UXG8	1.61125	UP	0.018565
CYP11A1	cholesterol side-chain cleavage enzyme, mitochondrial	P05108	1.6411	UP	0.0187506
PCNP	isoform 2 of pest proteolytic signal-containing nuclear protein	Q8WW12-2	-1.37259	DOWN	0.0187997
GC	vitamin d-binding protein	P02774	1.3037	UP	0.0190054
KCTD21	btb/poz domain-containing protein kctd21	Q4G0X4	-1.60109	DOWN	0.0191163
PRG2	bone marrow proteoglycan	P13727	2.09416	UP	0.0192924
TAC3	tachykinin-3	Q9UHF0	2.94767	UP	0.0194056
SLC26A2	sulfate transporter	P50443	-1.37616	DOWN	0.0194788
HNRNPD	isoform 3 of heterogeneous nuclear ribonucleoprotein d0	Q14103-3	-1.39187	DOWN	0.0196761
ALPP	alkaline phosphatase, placental type	P05187	1.43501	UP	0.0200948
AGT	angiotensinogen	P01019	1.39861	UP	0.0205146
FAM177A1	protein fam177a1 (fragment)	G3V583	1.3054	UP	0.0207887
LMNA	prelamin-a/c	P02545	1.31961	UP	0.0208606
FAM65B	protein fam65b	Q9Y4F9	1.32331	UP	0.0210984
FN1	isoform 17 of fibronectin	P02751-17	1.58711	UP	0.021731
RSL1D1	ribosomal l1 domain-containing protein 1	O76021	-1.30672	DOWN	0.02178
ZNF687	zinc finger protein 687	Q8N1G0	-1.47599	DOWN	0.0218318
FABP4	fatty acid-binding protein, adipocyte	P15090	1.61202	UP	0.0222314
MEST	mesoderm-specific transcript homolog protein	C9JW74	-1.3322	DOWN	0.0222669
BRE	isoform 4 of brca1-a complex subunit bre	Q9NXR7-4	-1.36593	DOWN	0.0226359
LIMCH1	isoform 10 of lim and calponin homology domains-containing protein 1	Q9UPQ0-10	1.32008	UP	0.0226619
HMGB3	high mobility group protein b3	O15347	1.40961	UP	0.0228974
LLGL1	lethal(2) giant larvae protein homolog 1	A0A087WW77	-1.37906	DOWN	0.0229143
RASA4B	ras gtpase-activating protein 4b	F5GXT2	-1.35073	DOWN	0.0232238
RFTN1	raftlin	Q14699	-1.34173	DOWN	0.023781
INTS4	integrator complex subunit 4	Q96HW7	-1.74015	DOWN	0.0240224
HIP1R	huntingtin-interacting protein 1-related protein	O75146	1.30385	UP	0.0242087
EMG1	ribosomal rna small subunit methyltransferase nep1	Q92979	-1.53287	DOWN	0.0246663
IKZF1	isoform ik4 of dna-binding protein ikaros	Q13422-4	1.47179	UP	0.0252932
CRTAP	cartilage-associated protein	O75718	-1.37738	DOWN	0.0255844
BCL7C	b-cell cll/lymphoma 7 protein family member c (fragment)	I3L1Q2	-1.33005	DOWN	0.025902
LPIN3	phosphatidate phosphatase lpin3 (fragment)	H0Y5E1	-1.5642	DOWN	0.0259331
SCIN	adseverin	Q9Y6U3	-1.40582	DOWN	0.0262328
GPR89A	isoform 2 of golgi ph regulator a	B7ZAQ6-2	-1.3049	DOWN	0.0265742
GADD45GIP1	growth arrest and dna damage-inducible proteins-interacting protein 1	Q8TAE8	-1.42321	DOWN	0.0269624
EI24	etoposide-induced protein 2.4 homolog (fragment)	E9PL33	-1.30317	DOWN	0.0271981
PPM1F	protein phosphatase 1f	A8MX49	-1.31643	DOWN	0.0272232
OXA1L	mitochondrial inner membrane protein oxa1l (fragment)	C9JC63	-1.43184	DOWN	0.0274089
EBI3	interleukin-27 subunit beta	Q14213	1.50369	UP	0.0287644
NRP2	neuropilin	A0A024R412	-1.31983	DOWN	0.0289764
TP53I11	tumor protein p53-inducible protein 11 (fragment)	E9PN66	-1.34946	DOWN	0.0292767
ZDHHC20	palmitoyltransferase	B4DRN8	-1.35639	DOWN	0.0293922
ITPR3	inositol 1,4,5-trisphosphate receptor type 3	Q14573	-1.33136	DOWN	0.0295161
ELMO3	engulfment and cell motility protein 3	F8W9E7	-1.34875	DOWN	0.0297635
MRPL53	39s ribosomal protein l53, mitochondrial	Q96EL3	-1.70553	DOWN	0.0298716
KIAA1161	uncharacterized family 31 glucosidase kiaa1161	Q6NSJ0	-1.33751	DOWN	0.0300655
FCGR1A	high affinity immunoglobulin gamma fc receptor i	P12314	-1.412	DOWN	0.0304673
SPATA5	isoform 3 of spermatogenesis-associated protein 5	Q8NB90-3	-1.40053	DOWN	0.0307402
NDUFB7	nadh dehydrogenase [ubiquinone] 1 beta subcomplex subunit 7	P17568	-1.3754	DOWN	0.0308902
SRPK2	srsf protein kinase 2	P78362	-1.30622	DOWN	0.0309585
SPINT1	kunitz-type protease inhibitor 1	O43278	-1.306	DOWN	0.0312016
HMGN3	high mobility group nucleosome-binding domain-containing protein 3	A0A087WZE9	1.73716	UP	0.0314768
WDR20	wd repeat-containing protein 20	A0A088AWN2	-1.33269	DOWN	0.031592
DFFA	dna fragmentation factor subunit alpha	O00273	-1.5383	DOWN	0.0317619
MRPL15	39s ribosomal protein l15, mitochondrial (fragment)	E5RIZ4	-1.35222	DOWN	0.0320259
SLC27A2	very long-chain acyl-coa synthetase	O14975	-1.4855	DOWN	0.0321363
NFU1	isoform 3 of nfu1 iron-sulfur cluster scaffold homolog, mitochondrial	Q9UMS0-3	-1.30904	DOWN	0.0328636
BTN2A1	butyrophilin subfamily 2 member a1	Q7KYR7	-1.32847	DOWN	0.0328838
SIPA1	signal-induced proliferation-associated protein 1	Q96FS4	-1.35063	DOWN	0.0329563
SIGLEC6	sialic acid-binding ig-like lectin 6	O43699	1.32783	UP	0.0334435
OSTC	oligosaccharyltransferase complex subunit ostc	A0A087WUD3	1.39361	UP	0.033478
STBD1	starch-binding domain-containing protein 1	O95210	1.37676	UP	0.0339075
TBX3	isoform iii of t-box transcription factor tbx3	O15119-3	-1.50653	DOWN	0.0343443
COX6C	cytochrome c oxidase subunit 6c	P09669	-1.30561	DOWN	0.0343518
RPL37	60s ribosomal protein l37	P61927	-1.3308	DOWN	0.0343684
NMES1	normal mucosa of esophagus-specific gene 1 protein	Q9C002	-1.45378	DOWN	0.034621
pk	mitogen-activated protein kinase kinase kinase mlt	D4Q8H0	-1.31031	DOWN	0.0349255
CPT2	carnitine o-palmitoyltransferase 2, mitochondrial	P23786	-1.34508	DOWN	0.0352192
	uncharacterized protein (fragment)	K7N7A8	1.41396	UP	0.0354249
GTF2IRD2	isoform 6 of general transcription factor ii-i repeat domain-containing protein 2a	Q86UP8-6	-1.7941	DOWN	0.0356167
WDR59	wd repeat-containing protein 59 (fragment)	H3BV71	1.70137	UP	0.0360654
CRIP2	cysteine-rich protein 2	P52943	1.37303	UP	0.0364664
ASAH1	acid ceramidase	A0A1B0GTP7	-1.36405	DOWN	0.0366225
AMOTL2	isoform 3 of angiomotin-like protein 2	Q9Y2J4-3	-1.3593	DOWN	0.0366761
ALDH5A1	succinate-semialdehyde dehydrogenase, mitochondrial	C9J8Q5	-1.38111	DOWN	0.0367873
PLEC	isoform 4 of plectin	Q15149-4	-1.319	DOWN	0.0371742
ATPIF1	atpase inhibitor, mitochondrial	Q9UII2	-1.37412	DOWN	0.0376785
TIMP3	metalloproteinase inhibitor 3	P35625	1.45811	UP	0.0377057
DNAJB4	dnaj homolog subfamily b member 4	Q9UDY4	-1.31529	DOWN	0.0382122
PEAK1	pseudopodium-enriched atypical kinase 1	Q9H792	1.43945	UP	0.0390136
MRPS14	28s ribosomal protein s14, mitochondrial	O60783	-1.32151	DOWN	0.0391143
ZIK1	zinc finger protein-interacting with ribonucleoprotein k	X6R413	1.53904	UP	0.0391703
SMG9	isoform 2 of protein smg9	Q9H0W8-2	1.52431	UP	0.0399963
GIMAP1	gtpase imap family member 1	Q8WWP7	-1.30867	DOWN	0.040344
JAK1	tyrosine-protein kinase jak1	P23458	-1.3659	DOWN	0.0406221
CDKN1C	cyclin-dependent kinase inhibitor 1c	A0A0G2JH30	-1.73546	DOWN	0.0406848
CA4	carbonic anhydrase 4	P22748	1.35898	UP	0.0415323
TMBIM1	protein lifeguard 3 (fragment)	C9JEN3	-1.75824	DOWN	0.041904
MSH2	isoform 2 of dna mismatch repair protein msh2	P43246-2	-1.3294	DOWN	0.0420422
HDAC5	isoform 2 of histone deacetylase 5	Q9UQL6-2	-1.37482	DOWN	0.0427817
SLC38A2	isoform 2 of sodium-coupled neutral amino acid transporter 2	Q96QD8-2	-1.52612	DOWN	0.0431343
SYNE1	nesprin-1	A0A0C4DG40	-1.40303	DOWN	0.0433282
RBM3	rna-binding protein 3	P98179	-1.38612	DOWN	0.043619
INHBA	inhibin beta a chain	P08476	1.42325	UP	0.0436756
ERI3	eri1 exoribonuclease 3 (fragment)	F6QUN3	-1.4466	DOWN	0.0440331
SDR39U1	isoform 2 of epimerase family protein sdr39u1	Q9NRG7-2	-1.31509	DOWN	0.0462693
NDUFB1	nadh dehydrogenase [ubiquinone] 1 beta subcomplex subunit 1	O75438	-1.33224	DOWN	0.0463527
TFDP1	transcription factor dp-1 (fragment)	Q5JSB5	-1.53949	DOWN	0.0476589
TSSC1	protein tssc1	A8MUM1	-1.33123	DOWN	0.0477607
ZBED2	zinc finger bed domain-containing protein 2	Q9BTP6	-1.49897	DOWN	0.0496329
Note: DEPs, differentially expressed proteins; IUGR, intrauterine growth restriction.
