## Supplementary material for "The Proteome Landscape of Human Placentas for Monochorionic Twins with Selective Intrauterine Growth Restriction": Table S4.xlsx

### Sheet: Biofunction analysis
Table S4 Detailed information on the biofunction analysis by IPA
Category	Annotation	P value	Molecules number	Molecules
Physiological system development and functions	Cardiovascular system development and function	7.56E-03 – 4.04E-06	52	LRP2, GNB1, ANPEP, SCARB1, AGTR1, LMNA, TAC3, SPINT1, INHBA, NPPB, ARHGEF6, MTSS1, FLT1, FES, TBX3, MTDH, EFNB2, HDAC5, FABP4, SLCO2A1, FBLN1, EFEMP2, LPL, SNX17, LGALS1, NRP2, METAP2, TMBIM1, VIM, HIST1H1C, LLGL1, FN1, CPT2, PAPPA2, MAN2B1, LAMA2, CDH13, GLRX, ATP5IF1, ITGA9, AGT, PLEC, PARP1, GNG5, CSK, SYNE1, TIMP3, ASPH, ANXA4, PROCR, SRPK2, LTBP1
	Organismal survival	4.12E-06 – 4.12E-06	66	LRP2, CELSR1, GNB1, SCARB1, HNRNPD, FCER1G, AGTR1, LMNA, SPINT1, NPPB, INHBA, MTSS1, FLT1, CYP11A1, CA4, TBX3, FES, MTDH, HDAC5, EFNB2, HSD17B2, IMPDH2, ERO1A, SLCO2A1, JAK1, FBLN1, EFEMP2, ALDH5A1, LPL, MSH2, EI24, NRP2, ASAH1, F13A1, METAP2, IKZF1, GNL3, VIM, HIST1H1C, LLGL1, FN1, KRT19, CLDN5, LAMA2, MAP4K4, ADAM23, HIP1R, TXNRD1, B2M, ITGA9, AGT, PLEC, PARP1, GNG5, ITPR3, CSK, SYNE1, TIMP3, T…
	Organismal development	7.56E-03 – 4.46E-06	71	LRP2, SIPA1, CRIP1, ANPEP, SCARB1, FCER1G, HNRNPD, AGTR1, LMNA, SPINT1, INHBA, NPPB, FLT1, CYP11A1, TBX3, FES, CA4, SCP2, MTDH, EFNB2, HDAC5, HSD17B2, FABP4, SLCO2A1, JAK1, FBLN1, EFEMP2, ALDH5A1, LPL, SNX17, EI24, LGALS1, NRP2, ASAH1, SERPINE2, METAP2, IKZF1, VIM, HIST1H1C, LLGL1, FN1, KRT19, ACOX1, CPT2, PAPPA2, MAN2B1, LAMA2, CDH13, MAP4K4, MEST, GLRX, SMG9, RC3H2, HIP1R, ATP5IF1, TXNRD1, B2M,…
	Endocrine system development and function	6.68E-03 – 1.44E-05	14	HSD17B2, SCARB1, AGTR1, VIM, AGT, INHBA, COX7A2, NPPB, FN1, ITPR3, DENND1A, EPHX1, CYP11A1, MAN2B1
	Embryonic development	7.23E-03 – 2.61E-05	51	LRP2, CRIP1, ANPEP, SCARB1, FCER1G, AGTR1, LMNA, SPINT1, NPPB, INHBA, FLT1, CYP11A1, TBX3, HDAC5, EFNB2, FBLN1, LPL, MSH2, SNX17, NRP2, LGALS1, ASAH1, SERPINE2, METAP2, PEAK1, TMEM123, IKZF1, VIM, GNL3, LLGL1, HIST1H1C, FN1, KRT19, SCARA3, MAP4K4, MEST, SMG9, RC3H2, TXNRD1, B2M, ITGA9, AGT, PLEC, PARP1, GNG5, SYNE1, CSK, TIMP3, TFDP1, GADD45GIP1, LTBP1
	Tissue development	4.86E-03 – 6.54E-05	46	PDLIM4, CORO1A, LGALS1, NRP2, PPM1F, GNB1, ANPEP, SCARB1, FCER1G, AGTR1, METAP2, LMNA, IKZF1, GNL3, VIM, INHBA, NPPB, FN1, KRT19, MTSS1, FLT1, CAMSAP3, TBX3, FES, MTDH, LAMA2, CDH13, EFNB2, HDAC5, MAP4K4, MEST, FABP4, TUBB, HIP1R, ATP5IF1, JAK1, ITGA9, AGT, FBLN1, PARP1, GNG5, RIPOR2, SYNE1, TIMP3, PROCR, TFDP1
	Organ development	7.52E-03 – 6.54E-05	18	IMPDH2, FABP4, GNB1, ALPP, FCER1G, AGTR1, LMNA, AGT, INHBA, FBLN1, PARP1, FN1, SYNE1, FLT1, LPL, ANXA4, ASPH, TBX3
	Hematological system development and function	7.25E-03 – 1.74E-04	45	CORO1A, ALOX5AP, LGALS1, SIPA1, FCGR1A, NRP2, SERPINE2, ALPP, ANPEP, FCER1G, SCARB1, F13A1, IKZF1, INHBA, NPPB, ARHGEF6, FN1, ITCH, FLT1, EBI3, FES, BTNL9, LAMA2, CDH13, EFNB2, IMPDH2, GLRX, FABP4, RC3H2, JAK1, B2M, ITGA9, ADD3, GIMAP1, AGT, PLEC, PARP1, RIPOR2, CSK, TIMP3, EPS8, PROCR, MSH2, LTBP1, RFTN1
	Tissue morphology	7.23E-03 – 2.36E-04	67	LRP2, CORO1A, CELSR1, LAMC3, MAP3K20, SIPA1, FCGR1A, ANPEP, FCER1G, SCARB1, AGTR1, LMNA, TAC3, SPINT1, INHBA, ARHGEF6, FLT1, SCIN, CYP11A1, FES, TBX3, SCP2, MTDH, EFNB2, HDAC5, IMPDH2, FABP4, JAK1, ADD3, FBLN1, EFEMP2, EPS8, LPL, MSH2, RFTN1, EI24, LGALS1, NRP2, SERPINE2, F13A1, METAP2, IKZF1, VIM, LLGL1, HIST1H1C, FN1, KRT19, EBI3, LAMA2, CDH13, MAP4K4, GLRX, RC3H2, TXNRD1, B2M, GIMAP1, AGT, PLE…
	Organismal functions	1.59E-03 – 3.23E-04	8	VIM, PLEC, CELSR1, EFNB2, PARP1, FN1, FLT1, SCARB1
	Hair and skin development and function	2.2E-03 – 5E-04	11	CDH13, AGT, VIM, INHBA, FN1, TIMP3, TXNRD1, SCARB1, AGTR1, PEAK1, TMEM123
	Organ morphology	7.56E-03 – 5.12E-04	39	LRP2, EI24, NRP2, ASAH1, GNB1, SCARB1, FCER1G, AGTR1, LMNA, SPINT1, INHBA, HIST1H1C, LLGL1, FN1, ACOX1, FLT1, CPT2, CYP11A1, TBX3, PAPPA2, FES, SCP2, MAN2B1, LAMA2, HDAC5, EFNB2, HSD17B2, SLCO2A1, B2M, AGT, PLEC, EFEMP2, PARP1, GNG5, ITPR3, TIMP3, LPL, ASPH, LTBP1
	Lymphoid tissue structure and development	7.25E-03 – 6.38E-04	28	CORO1A, SIPA1, FCGR1A, LGALS1, ANPEP, FCER1G, IKZF1, INHBA, ARHGEF6, FN1, ITCH, FLT1, EBI3, FES, BTNL9, LAMA2, CDH13, EFNB2, IMPDH2, RC3H2, JAK1, B2M, GIMAP1, AGT, PARP1, MSH2, RFTN1, LTBP1
	Nervous system development and function	6.68E-03 – 6.42E-04	20	LRP2, EFNB2, CORO1A, EI24, HSD17B2, NRP2, LGALS1, SERPINE2, B2M, AGTR1, ADD3, TAC3, AGT, VIM, NPPB, LLGL1, SYNE1, FES, MAN2B1, LAMA2
Molecular and cellular function	Cell death and survival	5.76E-03 – 2.78E-09	94	LRP2, PDLIM4, CORO1A, CELSR1, MAP3K20, FCGR1A, PPM1F, GNB1, CRIP1, ANPEP, FCER1G, SCARB1, AGTR1, LMNA, SPINT1, INHBA, NPPB, ARHGEF6, PPP2R5A, FLT1, FAM129B, CDKN1C, EMG1, SCIN, PSIP1, CYP11A1, CA4, FES, TBX3, SCP2, MTDH, EFNB2, HDAC5, NNT, IMPDH2, FABP4, BABAM2, JAK1, ADD3, FBLN1, EFEMP2, EPHX1, MSH2, EI24, RSL1D1, RPA2, LGALS1, NRP2, ASAH1, SERPINE2, F13A1, METAP2, TMEM123, IKZF1, VIM, GNL3, HIS…
	Small molecule biochemistry	7.23E-03 – 1.04E-06	52	LRP2, ALOX5AP, FCGR1A, GNB1, ALPP, ANPEP, SCARB1, FCER1G, AGTR1, TAC3, NPPB, INHBA, PPP2R5A, FLT1, CYP11A1, SCP2, MGST3, MT-ATP6, NNT, HSD17B2, IMPDH2, FABP4, ERO1A, BABAM2, SLCO2A1, SLC27A2, SLC38A2, ALDH5A1, LPL, EPHX1, GC, LGALS1, SERPINE2, ASAH1, LPCAT2, VIM, COX7A2, FN1, ACOX1, CPT2, MAN2B1, PRG2, MAP4K4, HIP1R, B2M, AGT, PARP1, ITPR3, CROT, CSK, DENND1A, ASPH
	Molecular transport	6.68E-03 – 1.04E-06	37	LRP2, GC, ALOX5AP, LGALS1, FCGR1A, ASAH1, ALPP, SCARB1, FCER1G, AGTR1, TAC3, VIM, INHBA, NPPB, FN1, PPP2R5A, CPT2, CYP11A1, SCP2, PRG2, HSD17B2, FABP4, SLC35A1, ERO1A, SLCO2A1, B2M, FOLR2, AGT, PARP1, SLC27A2, ITPR3, CROT, CSK, SLC38A2, LPL, ASPH, EPHX1
	Lipid metabolism	7.23E-03 – 1.04E-06	42	LRP2, GC, ALOX5AP, FCGR1A, LGALS1, SERPINE2, ASAH1, ALPP, ANPEP, LPCAT2, SCARB1, FCER1G, AGTR1, TAC3, VIM, INHBA, COX7A2, NPPB, FN1, ACOX1, FLT1, CPT2, CYP11A1, SCP2, MAN2B1, MGST3, PRG2, HSD17B2, MAP4K4, FABP4, BABAM2, HIP1R, SLCO2A1, AGT, PARP1, SLC27A2, CROT, DENND1A, SLC38A2, ALDH5A1, LPL, EPHX1
	Cellular movement	7.57E-03 – 3.83E-06	70	PDLIM4, LRP2, CORO1A, CELSR1, MAP3K20, ALOX5AP, PPM1F, SIPA1, GNB1, ALPP, ANPEP, FCER1G, SCARB1, AGTR1, LMNA, SPINT1, INHBA, NPPB, ARHGEF6, MTSS1, FLT1, FAM129B, ZDHHC20, HMGB3, TBX3, FES, MTDH, EFNB2, COX4I1, NAALADL2, FABP4, JAK1, MYO1B, FBLN1, RIPOR2, EPS8, GC, SNX17, LGALS1, NRP2, SERPINE2, F13A1, PEAK1, IKZF1, VIM, LLGL1, CRIP2, FN1, KRT19, SDCCAG8, ITCH, CAMSAP3, EBI3, PAPPA2, LAMA2, CDH13,…
	Cell morphology	7.21E-03 – 1.26E-05	47	LRP2, CORO1A, EI24, RSL1D1, FCGR1A, NRP2, SIPA1, PPM1F, LGALS1, SERPINE2, CRIP1, GNB1, ANPEP, FCER1G, AGTR1, LMNA, PEAK1, VIM, INHBA, FN1, MTSS1, FLT1, CDKN1C, EBI3, SCIN, FES, MTDH, MAN2B1, LAMA2, CDH13, HDAC5, EFNB2, GLRX, TXNRD1, B2M, AGT, PLEC, PARP1, RIPOR2, ITPR3, CSK, SYNE1, TIMP3, EPS8, LPL, ASPH, LTBP1
	Vitamin and mineral metabolism	5.36E-03 – 1.44E-05	21	GC, HSD17B2, FCGR1A, ERO1A, BABAM2, SERPINE2, SCARB1, FCER1G, AGTR1, AGT, VIM, INHBA, COX7A2, FN1, SLC27A2, PPP2R5A, ITPR3, DENND1A, ASPH, CYP11A1, SCP2
	Cell-to-cell signaling and interaction	6.72E-03 – 2.61E-05	51	CORO1A, LAMC3, SIPA1, FCGR1A, PPM1F, GNB1, ANPEP, FCER1G, SCARB1, HNRNPD, TAC3, NPPB, INHBA, FLT1, PSIP1, FES, EFNB2, HDAC5, IMPDH2, JAK1, ADD3, RIPOR2, CD163, GC, LGALS1, ERVW-1, SERPINE2, F13A1, TMEM123, PEAK1, VIM, FN1, ITCH, CAMSAP3, SCARA3, LAMA2, CDH13, PRG2, GLRX, TXNRD1, B2M, ITGA9, PLEC, AGT, PARP1, GNG5, CSK, SYNE1, TIMP3, PROCR, LTBP1
	Protein synthesis	1.99E-03 – 8.26E-05	9	CORO1A, LLGL1, NDUFB3, NDUFS7, OXA1L, EPS8, NDUFB7, SCIN, NDUFB1
	Post-translational modification	5.72E-03 – 8.26E-05	28	CORO1A, MAP3K20, LGALS1, FCGR1A, NDUFB7, FCER1G, SCARB1, PEAK1, LLGL1, INHBA, FN1, OXA1L, FLT1, CDKN1C, SCIN, FES, EFNB2, NNT, MAP4K4, NDUFB3, NDUFS7, JAK1, AGT, FBLN1, CSK, EPS8, NDUFB1, SRPK2
	Cell signaling	5.88E-03 – 8.26E-05	28	CORO1A, FCGR1A, LGALS1, NDUFB7, GNB1, FCER1G, SCARB1, NPPB, LLGL1, FN1, MTSS1, PPP2R5A, FLT1, OXA1L, SCIN, EFNB2, NDUFB3, NDUFS7, ERO1A, JAK1, AGT, ITPR3, CSK, MPZL1, EPS8, ASPH, NDUFB1, MSH2
	Cellular assembly and organization	7.15E-03 – 1.08E-04	53	PDLIM4, LRP2, CORO1A, CELSR1, MAP3K20, FCGR1A, PPM1F, CRIP1, GNB1, ANPEP, LMNA, INHBA, ARHGEF6, MTSS1, FLT1, SCIN, FES, SCP2, EFNB2, MYO1B, ADD3, EFEMP2, RIPOR2, EFHD1, EPS8, LPL, RSL1D1, LGALS1, ERVW-1, NRP2, SERPINE2, F13A1, PEAK1, VIM, LLGL1, FN1, SDCCAG8, KRT19, ACOX1, CAMSAP3, LAMA2, CDH13, TUBB, HIP1R, TXNRD1, B2M, AGT, PLEC, PARP1, GNG5, SYNE1, CSK, TIMP3
	Cell cycle	6.68E-03 – 1.08E-04	20	CDH13, COX4I1, ERVW-1, LGALS1, BABAM2, SERPINE2, HNRNPD, LMNA, ADD3, AGT, GNL3, PARP1, FN1, FLT1, CDKN1C, TBX3, SRPK2, TFDP1, MTDH, MSH2
	Carbohydrate metabolism	5.61E-03 – 1.08E-04	12	AGT, NPPB, PARP1, MAP4K4, FN1, FABP4, LGALS1, TIMP3, HIP1R, AGTR1, SCP2, MAN2B1
Disease and disorder	Endocrine system disorders	4.62E-03 – 2.27E-06	58	LRP2, CELSR1, PPM1F, MT-ND3, ALPP, CRIP1, ANPEP, AGTR1, AOC1, LMNA, INHBA, FLT1, CDKN1C, CYP11A1, PSIP1, TBX3, FES, CA4, MTDH, EFNB2, NNT, IMPDH2, FABP4, JAK1, MYO1B, ALDH5A1, EPS8, LPL, EPHX1, MSH2, GC, SNX17, RSL1D1, NRP2, SERPINE2, F13A1, VIM, HIST1H1C, FN1, KRT19, ITCH, CARS, SNX18, LAMA2, SYT10, TUBB, TXNRD1, B2M, ITGA9, PLEC, AGT, DNAH3, PARP1, SYNE1, TIMP3, TSPAN31, SRPK2, TFDP1
	Gastrointestinal disease	7.52E-03 – 2.27E-06	195	PDLIM4, ERI3, CELSR1, CORO1A, LAMC3, MAP3K20, SIPA1, MRPL53, NDUFB7, ANPEP, HNRNPD, AOC1, INHBA, NPPB, PPP2R5A, VPS36, HMGB3, PSIP1, FES, SCP2, NAALADL2, NDUFS7, SLCO2A1, OSTC, RIPOR2, EPHX1, ZIK1, EI24, LGALS1, METAP2, KRT19, BCL7C, CAMSAP3, CLDN5, CDH13, TTC7A, DNAH3, PARP1, GFM1, ITPR3, CROT, RCN1, DENND1A, PROCR, MT-CO2, INTS4, GADD45GIP1, CRTAP, LMNA, OXA1L, SCIN, TBX3, MYORG, C15orf48, BTN2…
	Metabolic disease	5.61E-03 – 2.27E-06	45	GC, NFU1, FCGR1A, LGALS1, PPM1F, SERPINE2, ASAH1, MT-ND3, CRIP1, SCARB1, AGTR1, LMNA, AOC1, VIM, FN1, ACOX1, CARS, FLT1, CPT2, CYP11A1, CA4, SCP2, MAN2B1, MT-ATP6, NNT, HDAC5, GLRX, IMPDH2, NDUFB3, FABP4, TUBB, NDUFS7, SLCO2A1, B2M, MYO1B, AGT, MCCC2, GFM1, ALDH5A1, TIMP3, FKBP10, LPL, SRPK2, MT-CO2, CRTAP
	Organismal injury and abnormalities	7.58E-03 – 2.27E-06	216	PDLIM4, ERI3, CELSR1, CORO1A, LAMC3, MAP3K20, SIPA1, MRPL53, NDUFB7, MT-ND3, ANPEP, HNRNPD, AOC1, NPPB, INHBA, PPP2R5A, VPS36, HMGB3, EMG1, PSIP1, FES, SCP2, NAALADL2, NDUFS7, SLCO2A1, OSTC, RIPOR2, EPHX1, ZIK1, EI24, LGALS1, METAP2, KRT19, BCL7C, CAMSAP3, CLDN5, GPX8, CDH13, TTC7A, DNAH3, PARP1, GFM1, ITPR3, CROT, RCN1, DENND1A, PROCR, MT-CO2, INTS4, GADD45GIP1, CRTAP, LMNA, OXA1L, SCIN, TBX3, M…
	Renal and urological disease	6.22E-03 – 2.27E-06	32	GC, LRP2, FCGR1A, LGALS1, PPM1F, CRIP1, ANPEP, SCARB1, AGTR1, AOC1, NPPB, FN1, KRT19, CARS, FLT1, CA4, HSD17B2, IMPDH2, FABP4, TXNRD1, B2M, MYO1B, HMGN3, COX6C, AGT, FBLN1, PARP1, EFEMP2, SLC27A2, LPL, NDUFB1, COX7C
	Cardiovascular disease	7.23E-03 – 1.37E-05	54	LRP2, ALOX5AP, FCGR1A, SCARB1, FCER1G, AGTR1, LMNA, SPINT1, NPPB, INHBA, FLT1, CYP11A1, CA4, FES, TBX3, SCP2, MT-ATP6, EFNB2, HDAC5, IMPDH2, FABP4, SLCO2A1, FBLN1, EFEMP2, ALDH5A1, LPL, CD163, SNX17, SPATA5, LGALS1, F13A1, TMBIM1, VIM, HIST1H1C, LLGL1, FN1, CPT2, MAN2B1, CDH13, MAP4K4, GLRX, SMG9, TOMM70, ATP5IF1, B2M, AGT, PLEC, PARP1, GNG5, TIMP3, PROCR, DNAJB4, LTBP1, COX7C
	Cancer	7.4E-03 – 2.31E-05	209	PDLIM4, ERI3, CELSR1, CORO1A, LAMC3, MAP3K20, SIPA1, MRPL53, NDUFB7, MT-ND3, ANPEP, HNRNPD, AOC1, INHBA, NPPB, PPP2R5A, VPS36, HMGB3, PSIP1, FES, SCP2, NAALADL2, NDUFS7, SLCO2A1, OSTC, RIPOR2, EPHX1, ZIK1, EI24, LGALS1, METAP2, KRT19, BCL7C, CAMSAP3, CLDN5, CDH13, TTC7A, DNAH3, PARP1, ITPR3, GFM1, CROT, RCN1, DENND1A, PROCR, MT-CO2, INTS4, GADD45GIP1, CRTAP, LMNA, OXA1L, SCIN, TBX3, MYORG, C15orf…
	Reproductive system disease	4.62E-03 – 6.05E-05	79	LRP2, PDLIM4, CELSR1, LAMC3, PPM1F, DGLUCY, SIPA1, SUGP2, ALPP, ANPEP, MRPL15, AOC1, LMNA, INHBA, NPPB, FLT1, CYP11A1, PSIP1, TBX3, FES, MTDH, EFNB2, COX4I1, FABP4, NAALADL2, JAK1, FBLN1, EFEMP2, MCCC2, RIPOR2, ALDH5A1, EPS8, LPL, EPHX1, ZIK1, DDX49, MSH2, AMOTL2, GC, SNX17, RSL1D1, EI24, SPATA5, NRP2, ASB17, LGALS1, LIMCH1, LPCAT2, F13A1, METAP2, VIM, HIST1H1C, FN1, KRT19, C3orf33, ITCH, BCL7C, …
	Connective tissue disorders	6.68E-03 – 1.08E-04	32	PDLIM4, GC, FCGR1A, ASAH1, FCER1G, F13A1, AGTR1, LMNA, SPINT1, HIST1H1C, FN1, FLT1, CDKN1C, EMG1, SCIN, MAN2B1, SLC26A2, EFNB2, SLCO2A1, B2M, ITGA9, AGT, PLEC, PARP1, EFEMP2, CSK, SYNE1, TIMP3, FKBP10, ASPH, ZNF687, CRTAP
	Hematological disease	7.4E-03 – 1.36E-04	66	LRP2, CELSR1, CORO1A, SIPA1, FCGR1A, SUGP2, GNB1, ALPP, ANPEP, RASA4B, FCER1G, SCARB1, AGTR1, LMNA, INHBA, PPP2R5A, FLT1, FAM129B, PSIP1, TBX3, MGST3, MT-ATP6, HDAC5, EFNB2, IMPDH2, JAK1, EFEMP2, FAM177A1, ALDH5A1, LPL, EPHX1, CD163, RPL15, MSH2, RFTN1, LGALS1, NRP2, LPCAT2, IKZF1, VIM, LLGL1, HIST1H1C, FN1, SDCCAG8, RPL37, CLDN5, EBI3, SNX18, CPT2, BTNL9, CHIA, MAP4K4, TXNRD1, B2M, ITGA9, DNAH3,…
	Immunological disease	6.78E-03 – 1.54E-04	63	LRP2, CELSR1, CORO1A, SIPA1, FCGR1A, SUGP2, GNB1, ALPP, ANPEP, RASA4B, FCER1G, SCARB1, AGTR1, LMNA, INHBA, PPP2R5A, FLT1, FAM129B, PSIP1, TBX3, MGST3, HDAC5, EFNB2, IMPDH2, JAK1, EFEMP2, FAM177A1, ALDH5A1, EPHX1, CD163, MSH2, RFTN1, LGALS1, NRP2, LPCAT2, IKZF1, VIM, LLGL1, HIST1H1C, FN1, SDCCAG8, RPL37, CLDN5, EBI3, SNX18, BTNL9, CHIA, MAP4K4, TXNRD1, B2M, ITGA9, AGT, DNAH3, PARP1, ITPR3, CSK, SY…
	Inflammatory response	7.52E-03 – 1.74E-04	51	LRP2, CORO1A, ALOX5AP, FCGR1A, ALPP, ANPEP, FCER1G, SCARB1, AGTR1, NPPB, INHBA, FLT1, CYP11A1, CA4, SCP2, MTDH, HDAC5, IMPDH2, FABP4, JAK1, RIPOR2, EPS8, ALDH5A1, LPL, CD163, MSH2, RFTN1, GC, LGALS1, NRP2, F13A1, VIM, FN1, ACOX1, ITCH, EBI3, GPX8, CDH13, PRG2, GLRX, TUBB, B2M, ITGA9, AGT, PLEC, PARP1, CSK, TIMP3, ANXA4, PROCR, LTBP1
	Developmental disorder	7.23E-03 – 2.41E-04	42	SNX17, LRP2, FCGR1A, SERPINE2, HNRNPD, SCARB1, AGTR1, METAP2, LMNA, SPINT1, HIST1H1C, NPPB, LLGL1, INHBA, FN1, KRT19, FLT1, CDKN1C, CYP11A1, TBX3, FES, PAPPA2, LAMA2, EFNB2, HSD17B2, MAP4K4, SMG9, TXNRD1, ITGA9, AGT, FBLN1, EFEMP2, GNG5, ITPR3, SYNE1, CSK, FKBP10, PROCR, TFDP1, GADD45GIP1, CRTAP, LTBP1
	Respiratory disease	6.69E-03 – 3.23E-04	47	LRP2, SPATA5, LGALS1, ASAH1, ALPP, ANPEP, SCARB1, F13A1, IKZF1, VIM, HIST1H1C, INHBA, FN1, ARHGEF6, KRT19, ACOX1, FLT1, CDKN1C, CYP11A1, TBX3, SCP2, MTDH, LAMA2, CDH13, HDAC5, EFNB2, MAP4K4, IMPDH2, FABP4, TUBB, RC3H2, ATP5IF1, JAK1, B2M, ITGA9, PLEC, DNAH3, PARP1, ITPR3, SYNE1, TIMP3, EPHX1, DNAJB4, ZNF687, GADD45GIP1, MSH2, LTBP1
Note: IPA, ingenuity pathway analysis.
