## Supplementary material for "The Proteome Landscape of Human Placentas for Monochorionic Twins with Selective Intrauterine Growth Restriction": Table S5.xlsx

### Sheet: Genes
Table S5 The top 50 differentially expressed protein-coding genes between the si-MTDH group and the si-NC group
Gene name	Gene ID	Log2 fold change	P adj	Gene chr	Gene start	Gene end	Gene strand	Gene length	Gene description
GBP4	ENSG00000162654	-4.41452	0.00118843	1	89181148	89198932	-	6127	guanylate binding protein 4 [Source:HGNC Symbol;Acc:HGNC:20480]
SLITRK6	ENSG00000184564	3.77708	0.0144371	13	85792787	85806683	-	4474	SLIT and NTRK like family member 6 [Source:HGNC Symbol;Acc:HGNC:23503]
ARL14EPL	ENSG00000268223	3.53945	2.08e-20	5	116032324	116060118	+	1914	ADP ribosylation factor like GTPase 14 effector protein like [Source:HGNC Symbol;Acc:HGNC:44201]
PLCL1	ENSG00000115896	-3.50607	0.0002701	2	197804702	198572581	+	8013	phospholipase C like 1 (inactive) [Source:HGNC Symbol;Acc:HGNC:9063]
PSG3	ENSG00000221826	3.4821	0.00103901	19	42721638	42740569	-	3486	pregnancy specific beta-1-glycoprotein 3 [Source:HGNC Symbol;Acc:HGNC:9520]
CYP1B1	ENSG00000138061	3.11644	1.69e-06	2	38066973	38109902	-	6014	cytochrome P450 family 1 subfamily B member 1 [Source:HGNC Symbol;Acc:HGNC:2597]
VNN3	ENSG00000093134	3.10289	0.0077298	6	132722787	132734765	-	3846	vanin 3 [Source:HGNC Symbol;Acc:HGNC:16431]
THSD7A	ENSG00000005108	3.09107	0.00948654	7	11370357	11832198	-	10929	thrombospondin type 1 domain containing 7A [Source:HGNC Symbol;Acc:HGNC:22207]
TRAF1	ENSG00000056558	-2.9796	0	9	120902393	120929173	-	6449	TNF receptor associated factor 1 [Source:HGNC Symbol;Acc:HGNC:12031]
PCDHB12	ENSG00000120328	2.97285	0.00462221	5	141208697	141212571	+	3875	protocadherin beta 12 [Source:HGNC Symbol;Acc:HGNC:8683]
LIPC	ENSG00000166035	2.91597	4.74e-30	15	58410569	58569843	+	5184	lipase C, hepatic type [Source:HGNC Symbol;Acc:HGNC:6619]
KRT33B	ENSG00000131738	2.88031	0.00761438	17	41363494	41369800	-	1607	keratin 33B [Source:HGNC Symbol;Acc:HGNC:6451]
CCL5	ENSG00000271503	-2.77864	8.77e-14	17	35871491	35880793	-	1512	C-C motif chemokine ligand 5 [Source:HGNC Symbol;Acc:HGNC:10632]
WISP3	ENSG00000112761	-2.76882	0.0114591	6	112054072	112070969	+	3202	WNT1 inducible signaling pathway protein 3 [Source:HGNC Symbol;Acc:HGNC:12771]
FTCD	ENSG00000160282	2.67074	0.00018593	21	46136262	46155567	-	3311	formimidoyltransferase cyclodeaminase [Source:HGNC Symbol;Acc:HGNC:3974]
CCIN	ENSG00000185972	2.64344	0.0102109	9	36169394	36171334	+	1941	calicin [Source:HGNC Symbol;Acc:HGNC:1568]
FRK	ENSG00000111816	2.64253	0.00770398	6	115931149	116060758	-	13230	fyn related Src family tyrosine kinase [Source:HGNC Symbol;Acc:HGNC:3955]
SULF1	ENSG00000137573	2.56309	0.00412364	8	69466624	69660915	+	9404	sulfatase 1 [Source:HGNC Symbol;Acc:HGNC:20391]
FGFBP1	ENSG00000137440	2.50345	3.23e-11	4	15935569	15938740	-	1359	fibroblast growth factor binding protein 1 [Source:HGNC Symbol;Acc:HGNC:19695]
ELK3	ENSG00000111145	-2.4343	6.62e-304	12	96194382	96269835	+	4648	ELK3, ETS transcription factor [Source:HGNC Symbol;Acc:HGNC:3325]
CP	ENSG00000047457	2.37199	0.00340109	3	149162410	149222055	-	7296	ceruloplasmin [Source:HGNC Symbol;Acc:HGNC:2295]
CSF2	ENSG00000164400	-2.32913	2.64e-87	5	132073790	132076170	+	787	colony stimulating factor 2 [Source:HGNC Symbol;Acc:HGNC:2434]
CDK14	ENSG00000058091	2.28137	0.00092731	7	90466424	91210590	+	6841	cyclin dependent kinase 14 [Source:HGNC Symbol;Acc:HGNC:8883]
DEC1	ENSG00000173077	2.25409	0.00198871	9	114850968	115402644	+	6650	deleted in esophageal cancer 1 [Source:HGNC Symbol;Acc:HGNC:23658]
IFITM2	ENSG00000185201	2.24754	0.0157405	11	307631	315272	+	1543	interferon induced transmembrane protein 2 [Source:HGNC Symbol;Acc:HGNC:5413]
ZNF616	ENSG00000204611	2.23066	1.56e-43	19	52113091	52139922	-	4891	zinc finger protein 616 [Source:HGNC Symbol;Acc:HGNC:28062]
TNFRSF9	ENSG00000049249	-2.21688	3.69e-11	1	7915894	7943165	-	6331	TNF receptor superfamily member 9 [Source:HGNC Symbol;Acc:HGNC:11924]
NLRP3	ENSG00000162711	-2.18968	0.00947727	1	247416156	247449108	+	4757	NLR family pyrin domain containing 3 [Source:HGNC Symbol;Acc:HGNC:16400]
RYR2	ENSG00000198626	2.18656	2.51e-10	1	237042205	237833988	+	17777	ryanodine receptor 2 [Source:HGNC Symbol;Acc:HGNC:10484]
PKDREJ	ENSG00000130943	2.1832	0.0224467	22	46255663	46263355	-	7693	polycystin family receptor for egg jelly [Source:HGNC Symbol;Acc:HGNC:9015]
NAIP	ENSG00000249437	2.1496	0.0484327	5	70968483	71025114	-	9513	NLR family apoptosis inhibitory protein [Source:HGNC Symbol;Acc:HGNC:7634]
HIST1H4K	ENSG00000273542	2.14605	0.0168061	6	27831216	27831527	-	312	histone cluster 1 H4 family member k [Source:HGNC Symbol;Acc:HGNC:4784]
AKR1C3	ENSG00000196139	2.12875	2.7e-13	10	5035354	5107686	+	4532	aldo-keto reductase family 1 member C3 [Source:HGNC Symbol;Acc:HGNC:386]
RIPOR3	ENSG00000042062	2.12324	2.02e-15	20	50586108	50691528	-	6009	RIPOR family member 3 [Source:HGNC Symbol;Acc:HGNC:16168]
P3H2	ENSG00000090530	-2.07639	5.99e-119	3	189956728	190122437	-	5605	prolyl 3-hydroxylase 2 [Source:HGNC Symbol;Acc:HGNC:19317]
SLFNL1	ENSG00000171790	-2.07441	1.75e-21	1	41015597	41023237	-	4310	schlafen like 1 [Source:HGNC Symbol;Acc:HGNC:26313]
HBEGF	ENSG00000113070	-2.04464	3.4e-208	5	140332843	140346631	-	3018	heparin binding EGF like growth factor [Source:HGNC Symbol;Acc:HGNC:3059]
TMSB15A	ENSG00000158164	-1.98705	2.13e-05	X	102513676	102516784	-	685	thymosin beta 15a [Source:HGNC Symbol;Acc:HGNC:30744]
CFHR1	ENSG00000244414	1.97367	0.00281259	1	196819757	196832189	+	2197	complement factor H related 1 [Source:HGNC Symbol;Acc:HGNC:4888]
LEO1	ENSG00000166477	-1.96808	1.1e-63	15	51938025	51971806	-	2679	LEO1 homolog, Paf1/RNA polymerase II complex component [Source:HGNC Symbol;Acc:HGNC:30401]
CACNA1G	ENSG00000006283	-1.9641	0.00157238	17	50561068	50627474	+	9709	calcium voltage-gated channel subunit alpha1 G [Source:HGNC Symbol;Acc:HGNC:1394]
MTDH	ENSG00000147649	-1.94182	6.07e-149	8	97644179	97728770	+	6391	metadherin [Source:HGNC Symbol;Acc:HGNC:29608]
AC007240.1	ENSG00000284681	-1.90565	0.0180895	2	10122739	10199288	+	2629	novel transcript
IL4I1	ENSG00000104951	-1.87752	4.9e-07	19	49889654	49929539	-	2563	interleukin 4 induced 1 [Source:HGNC Symbol;Acc:HGNC:19094]
TPM4	ENSG00000167460	1.87276	5.29e-281	19	16067021	16103005	+	8632	tropomyosin 4 [Source:HGNC Symbol;Acc:HGNC:12013]
WAS	ENSG00000015285	-1.87141	0.0060884	X	48676596	48691427	+	2381	Wiskott-Aldrich syndrome [Source:HGNC Symbol;Acc:HGNC:12731]
UNC5A	ENSG00000113763	1.84983	2.37e-18	5	176810477	176880898	+	4359	unc-5 netrin receptor A [Source:HGNC Symbol;Acc:HGNC:12567]
PTPRB	ENSG00000127329	1.84711	0.00659101	12	70515866	70637440	-	14542	protein tyrosine phosphatase, receptor type B [Source:HGNC Symbol;Acc:HGNC:9665]
ECI2	ENSG00000198721	-1.83938	2.23e-36	6	4115689	4135597	-	4579	enoyl-CoA delta isomerase 2 [Source:HGNC Symbol;Acc:HGNC:14601]
LGI2	ENSG00000153012	-1.83009	0.00187665	4	24998847	25030879	-	6428	leucine rich repeat LGI family member 2 [Source:HGNC Symbol;Acc:HGNC:18710]
